# Blood biomarker profiles in young-onset neurocognitive disorders: a cohort study

**DOI:** 10.1101/2024.06.30.24309746

**Authors:** Oneil G. Bhalala, Jessica Beamish, Dhamidhu Eratne, Patrick Summerell, Tenielle Porter, Simon M. Laws, Matthew JY Kang, Aamira J. Huq, Wei-Hsuan Chiu, Claire Cadwallader, Mark Walterfang, Sarah Farrand, Andrew H. Evans, Wendy Kelso, Leonid Churilov, Rosie Watson, Nawaf Yassi, Dennis Velakoulis, Samantha M. Loi

## Abstract

**INTRODUCTION:** Young-onset neurocognitive symptoms result from a heterogeneous group of neurological and psychiatric disorders which present a diagnostic challenge. To identify such factors, we analysed the BeYOND (Biomarkers in Younger-Onset Neurocognitive Disorders) cohort, a study of individuals less than 65 years old presenting with neurocognitive symptoms for a diagnosis and who have undergone cognitive and biomarker analyses.

**METHODS:** Sixty-five participants (median age at assessment of 56 years, 45% female) were recruited during their index presentation to the Royal Melbourne Hospital Neuropsychiatry Centre, a tertiary specialist service in Melbourne, Australia, and categorised as either early-onset Alzheimer’s disease (EOAD, n=18), non-AD neurodegeneration (nAD-ND, n=23) or primary psychiatric disorders (PPD, n=24). Levels of neurofilament light chain, glial fibrillary acidic protein and phosphorylated-tau 181, apolipoprotein E genotype and late-onset AD polygenic risk scores were determined. Information-theoretic model selection identified discriminatory factors.

**RESULTS:** Neurofilament light chain, glial fibrillary acidic protein and phosphorylated-tau 181 levels were elevated in EOAD compared to other diagnostic categories. A multi-omic model selection identified that a combination of cognitive and blood biomarkers, but not the polygenic risk score, discriminated between EOAD and PPD (AUC≥0.975, 95% CI: 0.825-1.000). Phosphorylated-tau 181 alone significantly discriminated between EOAD and nAD-ND causes (AUC=0.950, 95% CI: 0.877-1.00).

**DISCUSSION:** Discriminating between EOAD, nAD-ND and PPD causes of young-onset neurocognitive symptoms is possible by combining cognitive profiles with blood biomarkers. These results support utilising blood biomarkers for the work-up of young-onset neurocognitive symptoms and highlight the need for the development of a young-onset AD-specific polygenic risk score.
