## Supplementary material for "Blood biomarker profiles in young-onset neurocognitive disorders: a cohort study": Table 1

### Sheet: Table 1
	Table 1: BeYOND Study Demographics and APOE Genotypes.
		Overall N = 65	EOAD N = 18	nAD-ND N = 23	PPD N = 24
	Age of Onset1	56 (50, 60)	55 (52, 57)	59 (48, 61)	56 (50, 57)
	(Missing)*	7 (11%)	0	6 (26%)	1 (4.2%)
	Age at Assessment1	58 (55, 62)	59 (55, 62)	61 (54, 64)	57 (54, 60)
	Sex2
	Female	29 (45%)	9 (50%)	9 (39%)	11 (46%)
	Male	36 (55%)	9 (50%)	14 (61%)	13 (54%)
	APOE Genotype2
	ε2/ε3	5 (8.8%)	1 (6.3%)	1 (5.3%)	3 (14%)
	ε3/ε3	32 (56%)	8 (50%)	12 (63%)	12 (55%)
	ε3/ε4	18 (32%)	7 (44%)	4 (21%)	7 (32%)
	ε4/ε4	2 (3.5%)	0 (0%)	2 (11%)	0 (0%)
	(Missing)*	8 (12%)	2 (11%)	4 (17%)	2 (8.3%)
	1Median (interquartile range).
	2n (%).
	*Number (percentage) of participants with missing/unknown data for particular variable. If not indicated, there were no missing data for the variable.
	APOE, apolipoprotein E; EOAD, early-onset Alzheimer's disease; nAD-ND, non-AD neurodegeneration; PPD, primary psychiatric disorder.
