## Supplementary material for "Blood biomarker profiles in young-onset neurocognitive disorders: a cohort study": Table 2

### Sheet: Table 2
	Table 2: Cognitive outcomes and protein blood biomarker levels by diagnostic category.
		EOAD	nAD-ND	PPD	p-value1
	Global Cognition				0.001
	Impaired	18 (100%)	15 (83%)	12 (55%)
	Intact	0 (0%)	3 (17%)	10 (45%)
	Memory Function				0.002
	Impaired	14 (82%)	5 (26%)	11 (46%)
	Intact	3 (18%)	14 (74%)	13 (54%)
	Executive Function				0.14
	Impaired	13 (76%)	15 (75%)	12 (50%)
	Intact	4 (24%)	5 (25%)	12 (50%)
	Biomarker*				p-value2
	NfL	21 (17, 27)	15 (10, 33)	10 (9, 14)	<0.001
	GFAP	198 (154, 262)	77 (53, 112)	56 (48, 101)	<0.001
	p-tau181	3.33 (3.04, 3.87)	1.69 (1.22, 1.97)	1.15 (0.94, 1.52)	<0.001
	Values indicate number (%) or median (interquartile range).
	1Fisher's Exact test between diagnostic groups.
	2Kruskal-Wallis rank sum test.
	EOAD, early-onset Alzheimer's disease; nAD-ND, non-AD neurodegeneration; PPD, primary psychiatric disorder.
