## Supplementary material for "Blood biomarker profiles in young-onset neurocognitive disorders: a cohort study": Table 3

### Sheet: Table 3
	Table 3: Selected models in discriminating early-onset Alzheimer’s disease from primary pyschiatric disorders.
		Variable	OR [95% CI]	AUC	ΔAIC*	p-value1
	1A	APOE ε2 Status	0.71 [0.54 - 0.94]	1.000 [1.000 - 1.000]	--	--
		APOE ε4 Status	0.84 [0.70 - 1.02]
		Global Cognitive Function	0.78 [0.63 - 0.97]
		NfL	1.10 [1.02 - 1.19]
		p-tau181	1.48 [1.33 - 1.65]
	2A	APOE ε2 Status	0.77 [0.58 - 1.02]	0.982 [0.946 - 1.000]	1.40913	0.349575
		NfL	1.10 [1.01 - 1.19]
		p-tau181	1.55 [1.40 - 1.72]
	3A	Global Cognitive Function	0.81 [0.64 - 1.02]	0.975 [0.925 - 1.000]	1.60636	0.336289
		NfL	1.09 [1.00 - 1.19]
		p-tau181	1.47 [1.31 - 1.65]
	4A	APOE ε2 Status	0.76 [0.57 - 1.01]	0.996 [0.987 - 1.000]	1.78187	0.4795
		Global Cognitive Function	0.78 [0.62 - 0.99]
		p-tau181	1.48 [1.32 - 1.66]
	5A	Global Cognitive Function	0.54 [0.39 - 0.73]	0.763 [0.648 - 0.878]	28.3374	5.69941e-05
	6A	APOE ε4 Status	1.10 [0.77 - 1.57]	0.542 [0.375 - 0.709]	41.639	8.13249e-08
	7A	APOE ε2 Status	0.81 [0.47 - 1.37]	0.546 [0.439 - 0.652]	41.2215	6.55222e-17
	8A	p-tau181	1.57 [1.40 - 1.75]	0.954 [0.887 - 1.000]	4.26498	0.18714
	9A	NfL	1.15 [0.98 - 1.34]	0.911 [0.814 - 1.000]	38.7693	0.0684801
	OR, odds ratio; CI, confidence interval; AUC, area under the curve; ΔAIC, difference in Akaike information criterion with correction for finite sample sizes.
	* ΔAIC is difference from Model 1A.
	1DeLong p-value compared to Model 1A.
